# AI in ECG-Based Electrolyte Imbalance Prediction: A Systematic Review and Meta Analysis

**DOI:** 10.1101/2025.01.09.25320300

**Authors:** Muhammed Furkan Dasdelen, Furkan Almas, Zehra Betul Dasdelen, Ayse Nur Balci Yapalak, Carsten Marr

## Abstract

**Background:** Electrolyte imbalances significantly affect heart function, making electrocardiography (ECG) a crucial non-invasive tool. This study systematically reviewed and meta-analyzed AI models’ diagnostic accuracy for detecting these imbalances from ECG, aiming to enhance early detection and improve cardiac care.

**Methods:** We searched 9 databases and reference lists. Two reviewers assessed bias via the Quality Assessment of Diagnostic Accuracy Studies-2 (QUADAS-2). Test performance data were extracted into 2×2 tables and pooled estimates of specificity, sensitivity, and diagnostic odds ratio (DOR) were calculated using a bivariate random-effects model, presented in forest plots and summary receiver operating characteristic curves. We explored heterogeneity by meta-regression, examining internal/external datasets and the number of leads.

**Results:** 21 studies addressing potassium, calcium, and sodium were included. A meta-analysis was conducted only on potassium imbalances (10 studies), covering over 600,000 ECGs from five countries, mostly 12-lead. Among eight studies focused on hyperkalemia, pooled sensitivity, specificity, and DOR were 0.856 (95% CI: 0.829–0.879), 0.788 (0.744–0.826), and 21.8 (17.8–26.7). For hypokalemia (six studies), pooled sensitivity, specificity, and DOR were 0.824 (0.785– 0.856), 0.724 (0.668–0.774), and 12.27 (9.15–16.47). QUADAS-2 assessment showed a 52% high risk of bias in patient selection, mainly due to inadequate sampling details and case-control approaches.

**Conclusion:** AI models can detect ECG-based electrolyte abnormalities, particularly hyperkalemia, and valuable in ICU settings requiring frequent electrolyte assessments and in home monitoring for patients with end-stage renal disease. However, larger retrospective and prospective studies across diverse clinical settings, hospitals, ethnic groups, countries, and regions are warranted.
