## Supplementary_file for "AI in ECG-Based Electrolyte Imbalance Prediction: A Systematic Review and Meta Analysis": Supplementary_data.xlsx

### Sheet: Sheet1
Article Name	Study Name	Sub-Study Name	Electrolyte abnormality	Study environment	Cut-off	Leads	No of test	Model	Country	Reported Results	meta-analysis
Development of deep learning algorithm for detecting dyskalemia based on electrocardiogram	An JN et. al. 2024	An JN et. al. 2024 (S1)	hyperkalemia	internal test sens=90	5.5	12 lead	23849	CNN	Seoul, South Korea	Sensitivity: 0.926 Specificity: 0.706 AUC: 0.929	yes
		An JN et. al. 2024 (S2)	hyperkalemia	internal test youden_j	5.5	12 lead	23849	CNN	Seoul, South Korea	Sensitivity: 0.866 Specificity: 0.851 AUC: 0.929	yes
		An JN et. al. 2024 (S3)	hyperkalemia	internal test sens=90	5.5	3 lead	23849	CNN	Seoul, South Korea	Sensitivity: 0.924 Specificity: 0.676 AUC: 0.912	yes
		An JN et. al. 2024 (S4)	hyperkalemia	internal test youden_j	5.5	3 lead	23849	CNN	Seoul, South Korea	Sensitivity: 0.844 Specificity: 0.829 AUC: 0.912	yes
		An JN et. al. 2024 (S5)	hyperkalemia	internal test sens=90	5.5	1 lead	23849	CNN	Seoul, South Korea	Sensitivity: 0.907 Specificity: 0.635 AUC: 0.887	yes
		An JN et. al. 2024 (S6)	hyperkalemia	internal test youden_j	5.5	1 lead	23849	CNN	Seoul, South Korea	Sensitivity: 0.825 Specificity: 0.803 AUC: 0.887	yes
		An JN et. al. 2024 (S7)	hyperkalemia	external test sens=90	5.5	12 lead	130145	CNN	Seoul, South Korea	Sensitivity: 0.900 Specificity: 0.755 AUC: 0.923	yes
		An JN et. al. 2024 (S8)	hyperkalemia	external test youden_j	5.5	12 lead	130145	CNN	Seoul, South Korea	Sensitivity: 0.814 Specificity: 0.891 AUC: 0.923	yes
		An JN et. al. 2024 (S9)	hyperkalemia	external test sens=90	5.5	3 lead	130145	CNN	Seoul, South Korea	Sensitivity: 0.892 Specificity: 0.749 AUC: 0.910	yes
		An JN et. al. 2024 (S10)	hyperkalemia	external test youden_j	5.5	3 lead	130145	CNN	Seoul, South Korea	Sensitivity: 0.781 Specificity: 0.884 AUC: 0.910	yes
		An JN et. al. 2024 (S11)	hyperkalemia	external test sens=90	5.5	1 lead	130145	CNN	Seoul, South Korea	Sensitivity: 0.879 Specificity: 0.695 AUC: 0.881	yes
		An JN et. al. 2024 (S12)	hyperkalemia	external test youden_j	5.5	1 lead	130145	CNN	Seoul, South Korea	Sensitivity: 0.766 Specificity: 0.851 AUC: 0.881	yes
		An JN et. al. 2024 (S13)	hypokalemia	internal test sens=90	3.5	12 lead	23849	CNN	Seoul, South Korea	Sensitivity: 0.912 Specificity: 0.790 AUC: 0.925	yes
		An JN et. al. 2024 (S14)	hypokalemia	internal test youden_j	3.5	12 lead	23849	CNN	Seoul, South Korea	Sensitivity: 0.917 Specificity: 0.779 AUC: 0.925	yes
		An JN et. al. 2024 (S15)	hypokalemia	internal test sens=90	3.5	3 lead	23849	CNN	Seoul, South Korea	Sensitivity: 0.896 Specificity: 0.734 AUC: 0.896	yes
		An JN et. al. 2024 (S16)	hypokalemia	internal test youden_j	3.5	3 lead	23849	CNN	Seoul, South Korea	Sensitivity: 0.852 Specificity: 0.788 AUC: 0.896	yes
		An JN et. al. 2024 (S17)	hypokalemia	internal test sens=90	3.5	1 lead	23849	CNN	Seoul, South Korea	Sensitivity: 0.904 Specificity: 0.694 AUC: 0.885	yes
		An JN et. al. 2024 (S18)	hypokalemia	internal test youden_j	3.5	1 lead	23849	CNN	Seoul, South Korea	Sensitivity: 0.860 Specificity: 0.755 AUC: 0.885	yes
		An JN et. al. 2024 (S19)	hypokalemia	external test sens=90	3.5	12 lead	130145	CNN	Seoul, South Korea	Sensitivity: 0.791 Specificity: 0.869 AUC: 0.913	yes
		An JN et. al. 2024 (S20)	hypokalemia	external test youden_j	3.5	12 lead	130145	CNN	Seoul, South Korea	Sensitivity: 0.805 Specificity: 0.860 AUC: 0.913	yes
		An JN et. al. 2024 (S21)	hypokalemia	external test sens=90	3.5	3 lead	130145	CNN	Seoul, South Korea	Sensitivity: 0.786 Specificity: 0.820 AUC: 0.883	yes
		An JN et. al. 2024 (S22)	hypokalemia	external test youden_j	3.5	3 lead	130145	CNN	Seoul, South Korea	Sensitivity: 0.722 Specificity: 0.865 AUC: 0.883	yes
		An JN et. al. 2024 (S23)	hypokalemia	external test sens=90	3.5	1 lead	130145	CNN	Seoul, South Korea	Sensitivity: 0.794 Specificity: 0.789 AUC: 0.870	yes
		An JN et. al. 2024 (S24)	hypokalemia	external test youden_j	3.5	1 lead	130145	CNN	Seoul, South Korea	Sensitivity: 0.722 Specificity: 0.843 AUC: 0.870	yes
estimation of blood calcium and potassium values from ecg records	Babur S et. al. 2024	Babur S et. al. 2024 (S1)	hyperkalemia	internal test		1 lead	32	NN	MIMIC-III	MSE: 2.225	no
		Babur S et. al. 2024 (S2)	hypokalemia	internal test		1 lead	32	NN	MIMIC-III	MSE: 2.225	no
		Babur S et. al. 2024 (S3)	hypercalcemia	internal test		1 lead	30	NN	MIMIC-III	MSE: 1.170	no
		Babur S et. al. 2024 (S4)	hypocalcemia	internal test		1 lead	30	NN	MIMIC-III	MSE: 1.170	no
using deep transfer learning to detect hyperkalemia from ambulatory electrocardiogram monitors in intensive care units: personalized medicine approach.	Chiu IM et. al. 2022	Chiu IM et. al. 2022 (S1)	hyperkalemia	internal test	5.5	1 lead	105546 beats from 287 patients	CNN	MIMIC-III	Acc: 0.627	no
		Chiu IM et. al. 2022 (S2)	hyperkalemia	personalized test	5.5	1 lead	16	CNN	MIMIC-III	Sensitivity: 0.938 Specificity: 0.156 Acc: 0.980 AUC: 0.953	no
Serum potassium monitoring using AI-enabled smart watch electrocardiograms	Chiu IM et. al. 2024	Chiu IM et. al. 2024 (S1)	hyperkalemia	internal test	6.5	1 lead	465	CNN	Cedar sinai, USA	AUC: 0.876	no
		Chiu IM et. al. 2024 (S2)	hyperkalemia	external test	6.5	1 lead	7586	CNN	Stanford, USA	AUC: 0.807	no
		Chiu IM et. al. 2024 (S3)	hyperkalemia	external test	6.5	1 lead	566	CNN	Kaohsiung, Taiwan	AUC: 0.831	no
Development and Validation of a Deep-Learning Model to Screen for Hyperkalemia From the Electrocardiogram	Galloway CD et. al. 2019	Galloway CD et. al. 2019 (S1)	hyperkalemia	internal Minnesota_sens=spec	5.5	2 lead	50099	CNN	Minnesota, USA	Sensitivity: 0.799 Specificity: 0.813 Acc: 0.804 AUC: 0.883	yes
		Galloway CD et. al. 2019 (S2)	hyperkalemia	internal test_Minnesota_90sens	5.5	2 lead	50099	CNN	Minnesota, USA	Sensitivity: 0.902 Specificity: 0.632 Acc: 0.642 AUC: 0.883	yes
		Galloway CD et. al. 2019 (S3)	hyperkalemia	internal test_Minnesota_sens=spec	5.5	4 lead	50099	CNN	Minnesota, USA	Sensitivity: 0.813 Specificity: 0.842 Acc: 0.826 AUC: 0.901	yes
		Galloway CD et. al. 2019 (S4)	hyperkalemia	internal test_Minnesota_90sens	5.5	4 lead	50099	CNN	Minnesota, USA	Sensitivity: 0.893 Specificity: 0.700 Acc: 0.690 AUC: 0.901	yes
		Galloway CD et. al. 2019 (S5)	hyperkalemia	external test_Florida_sens=spec	5.5	2 lead	6011	CNN	Florida, USA	Sensitivity: 0.805 Specificity: 0.752 Acc: 0.761 AUC: 0.860	yes
		Galloway CD et. al. 2019 (S6)	hyperkalemia	external test_Florida_90sens	5.5	2 lead	6011	CNN	Florida, USA	Sensitivity: 0.913 Specificity: 0.547 Acc: 0.580 AUC: 0.860	yes
		Galloway CD et. al. 2019 (S7)	hyperkalemia	external test_Florida_sens=spec	5.5	4 lead	6011	CNN	Florida, USA	Sensitivity: 0.840 Specificity: 0.771 Acc: 0.774 AUC: 0.885	yes
		Galloway CD et. al. 2019 (S8)	hyperkalemia	external test_Florida_90sens	5.5	4 lead	6011	CNN	Florida, USA	Sensitivity: 0.923 Specificity: 0.605 Acc: 0.639 AUC: 0.885	yes
		Galloway CD et. al. 2019 (S9)	hyperkalemia	external test_Arizona_sens=spec	5.5	2 lead	5855	CNN	Arizona, USA	Sensitivity: 0.781 Specificity: 0.753 Acc: 0.764 AUC: 0.853	yes
		Galloway CD et. al. 2019 (S10)	hyperkalemia	external test_Arizona_90sens	5.5	2 lead	5855	CNN	Arizona, USA	Sensitivity: 0.889 Specificity: 0.550 Acc: 0.578 AUC: 0.853	yes
		Galloway CD et. al. 2019 (S11)	hyperkalemia	external test_Arizona_sens=spec	5.5	4 lead	5855	CNN	Arizona, USA	Sensitivity: 0.826 Specificity: 0.770 Acc: 0.774 AUC: 0.880	yes
		Galloway CD et. al. 2019 (S12)	hyperkalemia	external test_Arizona_90sens	5.5	4 lead	5855	CNN	Arizona, USA	Sensitivity: 0.926 Specificity: 0.603 Acc: 0.639 AUC: 0.880	yes
Mortality risk stratification utilizing artificial intelligence electrocardiogram for hyperkalemia in cardiac intensive care unit patients	Harmon DM et. al. 2024	Harmon DM et. al. 2024	hyperkalemia	external test	5	2 lead	11234	CNN	USA	AUC: 0.710	no
		Harmon DM et. al. 2024	hyperkalemia	external test	5.5	2 lead	11234	CNN	USA	AUC: 0.760	no
		Harmon DM et. al. 2024	hyperkalemia	external test	6	2 lead	11234	CNN	USA	AUC: 0.790	no
Validation of Noninvasive Detection of Hyperkalemia by Artificial Intelligence–Enhanced Electrocardiography in High Acuity Settings	Harmon DM et. al. 2024b	Harmon DM et. al. 2024b (S1)	hyperkalemia	external test ED	6	2 lead	40128	CNN	USA	Sensitivity: 0.800 Specificity: 0.800 AUC: 0.880	no
		Harmon DM et. al. 2024b (S2)	hyperkalemia	external test ICU	6	2 lead	2636	CNN	USA	Sensitivity: 0.820 Specificity: 0.820 AUC: 0.880	no
an intelligent real-time heart diseases diagnosis algorithm	Khan RU et. al. 2019	Khan RU et. al. 2019 (S1)	hyperkalemia	internal test		12 lead	300	SVM		Sensitivity: 0.880 Specificity: 1.000 Acc: 0.973	no
		Khan RU et. al. 2019	hypercalcemia	internal test		12 lead	300	SVM		Sensitivity: 0.960 Specificity: 1.000 Acc: 0.973	no
hyperkalemia detection in emergency departments using initial ecgs: a smartphone ai ecg analyzer vs. board-certified physicians	Kim D et. al. 2023	Kim D et. al. 2023	hyperkalemia	external test	6	12 lead	125	CNN	Seoul, South Korea	Sensitivity: 0.797 Specificity: 0.934 AUC: 0.900	no
artificial intelligence for detecting electrolyte imbalance using electrocardiography	Kwon JM et. al. 2021	Kwon JM et. al. 2021 (S1)	hyperkalemia	internal test	5.5	12 lead	12091	CNN	Incheon, South Korea	Sensitivity: 0.901 Specificity: 0.850 AUC: 0.945	yes
		Kwon JM et. al. 2021 (S2)	hyperkalemia	internal test	5.5	6 lead	12091	CNN	Incheon, South Korea	Sensitivity: 0.915 Specificity: 0.829 AUC: 0.908	yes
		Kwon JM et. al. 2021 (S3)	hyperkalemia	internal test	5.5	1 lead	12091	CNN	Incheon, South Korea	Sensitivity: 0.887 Specificity: 0.866 AUC: 0.903	yes
		Kwon JM et. al. 2021 (S4)	hyperkalemia	external test	5.5	12 lead	31693	CNN	Incheon, South Korea	Sensitivity: 0.896 Specificity: 0.599 AUC: 0.873	yes
		Kwon JM et. al. 2021 (S5)	hyperkalemia	external test	5.5	6 lead	31693	CNN	Incheon, South Korea	Sensitivity: 0.892 Specificity: 0.568 AUC: 0.860	yes
		Kwon JM et. al. 2021 (S6)	hyperkalemia	external test	5.5	1 lead	31693	CNN	Incheon, South Korea	Sensitivity: 0.897 Specificity: 0.413 AUC: 0.843	yes
		Kwon JM et. al. 2021 (S7)	hypokalemia	internal test	3.5	12 lead	12091	CNN	Incheon, South Korea	Sensitivity: 0.893 Specificity: 0.704 AUC: 0.866	yes
		Kwon JM et. al. 2021 (S8)	hypokalemia	internal test	3.5	6 lead	12091	CNN	Incheon, South Korea	Sensitivity: 0.896 Specificity: 0.647 AUC: 0.866	yes
		Kwon JM et. al. 2021 (S9)	hypokalemia	internal test	3.5	1 lead	12091	CNN	Incheon, South Korea	Sensitivity: 0.930 Specificity: 0.465 AUC: 0.797	yes
		Kwon JM et. al. 2021 (S10)	hypokalemia	external test	3.5	12 lead	31693	CNN	Incheon, South Korea	Sensitivity: 0.896 Specificity: 0.560 AUC: 0.857	yes
		Kwon JM et. al. 2021 (S11)	hypokalemia	external test	3.5	6 lead	31693	CNN	Incheon, South Korea	Sensitivity: 0.914 Specificity: 0.435 AUC: 0.831	yes
		Kwon JM et. al. 2021 (S12)	hypokalemia	external test	3.5	1 lead	31693	CNN	Incheon, South Korea	Sensitivity: 0.888 Specificity: 0.437 AUC: 0.792	yes
		Kwon JM et. al. 2021	hypercalcemia	internal test	11	12 lead	12091	CNN	Incheon, South Korea	Sensitivity: 0.909 Specificity: 0.521 AUC: 0.905	no
		Kwon JM et. al. 2021	hypercalcemia	internal test	11	6 lead	12091	CNN	Incheon, South Korea	Sensitivity: 0.864 Specificity: 0.605 AUC: 0.878	no
		Kwon JM et. al. 2021	hypercalcemia	internal test	11	1 lead	12091	CNN	Incheon, South Korea	Sensitivity: 0.909 Specificity: 0.352 AUC: 0.875	no
		Kwon JM et. al. 2021	hypocalcemia	internal test	8	12 lead	12091	CNN	Incheon, South Korea	Sensitivity: 0.891 Specificity: 0.847 AUC: 0.901	no
		Kwon JM et. al. 2021	hypocalcemia	internal test	8	6 lead	12091	CNN	Incheon, South Korea	Sensitivity: 0.902 Specificity: 0.777 AUC: 0.876	no
		Kwon JM et. al. 2021	hypocalcemia	internal test	8	1 lead	12091	CNN	Incheon, South Korea	Sensitivity: 0.913 Specificity: 0.752 AUC: 0.860	no
		Kwon JM et. al. 2021	hypercalcemia	external test	11	12 lead	31693	CNN	Incheon, South Korea	Sensitivity: 0.852 Specificity: 0.794 AUC: 0.831	no
		Kwon JM et. al. 2021	hypercalcemia	external test	11	6 lead	31693	CNN	Incheon, South Korea	Sensitivity: 0.885 Specificity: 0.690 AUC: 0.813	no
		Kwon JM et. al. 2021	hypercalcemia	external test	11	1 lead	31693	CNN	Incheon, South Korea	Sensitivity: 0.918 Specificity: 0.592 AUC: 0.634	no
		Kwon JM et. al. 2021	hypocalcemia	external test	8	12 lead	31693	CNN	Incheon, South Korea	Sensitivity: 0.905 Specificity: 0.551 AUC: 0.813	no
		Kwon JM et. al. 2021	hypocalcemia	external test	8	6 lead	31693	CNN	Incheon, South Korea	Sensitivity: 0.928 Specificity: 0.473 AUC: 0.812	no
		Kwon JM et. al. 2021	hypocalcemia	external test	8	1 lead	31693	CNN	Incheon, South Korea	Sensitivity: 0.883 Specificity: 0.547 AUC: 0.798	no
		Kwon JM et. al. 2021	hypernatremia	internal test	150	12 lead	12091	CNN	Incheon, South Korea	Sensitivity: 0.923 Specificity: 0.634 AUC: 0.944	no
		Kwon JM et. al. 2021	hypernatremia	internal test	150	6 lead	12091	CNN	Incheon, South Korea	Sensitivity: 0.923 Specificity: 0.488 AUC: 0.903	no
		Kwon JM et. al. 2021	hypernatremia	internal test	150	1 lead	12091	CNN	Incheon, South Korea	Sensitivity: 0.846 Specificity: 0.347 AUC: 0.895	no
		Kwon JM et. al. 2021	hyponatremia	internal test	130	12 lead	12091	CNN	Incheon, South Korea	Sensitivity: 0.901 Specificity: 0.820 AUC: 0.885	no
		Kwon JM et. al. 2021	hyponatremia	internal test	130	6 lead	12091	CNN	Incheon, South Korea	Sensitivity: 0.890 Specificity: 0.797 AUC: 0.869	no
		Kwon JM et. al. 2021	hyponatremia	internal test	130	1 lead	12091	CNN	Incheon, South Korea	Sensitivity: 0.912 Specificity: 0.686 AUC: 0.834	no
		Kwon JM et. al. 2021	hypernatremia	external test	150	12 lead	31693	CNN	Incheon, South Korea	Sensitivity: 0.870 Specificity: 0.649 AUC: 0.839	no
		Kwon JM et. al. 2021	hypernatremia	external test	150	6 lead	31693	CNN	Incheon, South Korea	Sensitivity: 0.889 Specificity: 0.456 AUC: 0.833	no
		Kwon JM et. al. 2021	hypernatremia	external test	150	1 lead	31693	CNN	Incheon, South Korea	Sensitivity: 0.907 Specificity: 0.253 AUC: 0.806	no
		Kwon JM et. al. 2021	hyponatremia	external test	130	12 lead	31693	CNN	Incheon, South Korea	Sensitivity: 0.887 Specificity: 0.629 AUC: 0.856	no
		Kwon JM et. al. 2021	hyponatremia	external test	130	6 lead	31693	CNN	Incheon, South Korea	Sensitivity: 0.887 Specificity: 0.599 AUC: 0.851	no
		Kwon JM et. al. 2021	hyponatremia	external test	130	1 lead	31693	CNN	Incheon, South Korea	Sensitivity: 0.915 Specificity: 0.477 AUC: 0.839	no
point-of-care artificial intelligence-enabled ecg for dyskalemia: a retrospective cohort analysis for accuracy and outcome prediction	Lin C et. al. 2022	Lin C et. al. 2022 (S1)	hyperkalemia	external test	5.5	12 lead	34803	CNN	Taipei, Taiwan	Sensitivity: 0.875 Specificity: 0.889 AUC: 0.932 MAE: 0.365	yes
		Lin C et. al. 2022 (S2)	hyperkalemia	external test	6	12 lead	34803	CNN	Taipei, Taiwan	Sensitivity: 0.895 Specificity: 0.932 AUC: 0.955 MAE: 0.365	no
		Lin C et. al. 2022 (S3)	hyperkalemia	external test	6.5	12 lead	34803	CNN	Taipei, Taiwan	Sensitivity: 0.938 Specificity: 0.918 AUC: 0.966 MAE: 0.365	no
		Lin C et. al. 2022 (S4)	hyperkalemia	external test	5.5	12 lead	6492	CNN	Taipei, Taiwan	Sensitivity: 0.891 Specificity: 0.890 AUC: 0.942 MAE: 0.364	yes
		Lin C et. al. 2022 (S5)	hyperkalemia	external test	6	12 lead	6492	CNN	Taipei, Taiwan	Sensitivity: 0.846 Specificity: 0.933 AUC: 0.958 MAE: 0.364	no
		Lin C et. al. 2022 (S6)	hyperkalemia	external test	6.5	12 lead	6492	CNN	Taipei, Taiwan	Sensitivity: 1.000 Specificity: 0.923 AUC: 0.987 MAE: 0.364	no
		Lin C et. al. 2022 (S7)	hypokalemia	external test	2.5	12 lead	34803	CNN	Taipei, Taiwan	Sensitivity: 0.933 Specificity: 0.847 AUC: 0.950 MAE: 0.365	no
		Lin C et. al. 2022 (S8)	hypokalemia	external test	3	12 lead	34803	CNN	Taipei, Taiwan	Sensitivity: 0.817 Specificity: 0.746 AUC: 0.858 MAE: 0.365	no
		Lin C et. al. 2022 (S9)	hypokalemia	external test	3.5	12 lead	34803	CNN	Taipei, Taiwan	Sensitivity: 0.769 Specificity: 0.607 AUC: 0.760 MAE: 0.365	yes
		Lin C et. al. 2022 (S10)	hypokalemia	external test	2.5	12 lead	6492	CNN	Taipei, Taiwan	Sensitivity: 0.933 Specificity: 0.854 AUC: 0.919 MAE: 0.364	no
		Lin C et. al. 2022 (S11)	hypokalemia	external test	3	12 lead	6492	CNN	Taipei, Taiwan	Sensitivity: 0.853 Specificity: 0.754 AUC: 0.872 MAE: 0.364	no
		Lin C et. al. 2022 (S12)	hypokalemia	external test	3.5	12 lead	6492	CNN	Taipei, Taiwan	Sensitivity: 0.738 Specificity: 0.612 AUC: 0.739 MAE: 0.364	yes
Artificial intelligence-enabled electrocardiography identifies severe dyscalcemias and has prognostic value	Lin C et. al. 2022b	Lin C et. al. 2022b	hypercalcemia	internal test	12.5	12 lead	11105	CNN	Taipei, Taiwan	Sensitivity: 0.846 Specificity: 0.952 AUC: 0.922 MAE: 0.780	no
		Lin C et. al. 2022b	hypercalcemia	internal test	11.5	12 lead	11105	CNN	Taipei, Taiwan	Sensitivity: 0.714 Specificity: 0.835 AUC: 0.803 MAE: 0.780	no
		Lin C et. al. 2022b	hypercalcemia	internal test	10.5	12 lead	11105	CNN	Taipei, Taiwan	Sensitivity: 0.538 Specificity: 0.835 AUC: 0.729 MAE: 0.780	no
		Lin C et. al. 2022b	hypocalcemia	internal test	8.5	12 lead	11105	CNN	Taipei, Taiwan	Sensitivity: 0.589 Specificity: 0.557 AUC: 0.595 MAE: 0.780	no
		Lin C et. al. 2022b	hypocalcemia	internal test	7.5	12 lead	11105	CNN	Taipei, Taiwan	Sensitivity: 0.625 Specificity: 0.795 AUC: 0.784 MAE: 0.780	no
		Lin C et. al. 2022b	hypocalcemia	internal test	6.5	12 lead	11105	CNN	Taipei, Taiwan	Sensitivity: 0.750 Specificity: 0.797 AUC: 0.895 MAE: 0.780	no
		Lin C et. al. 2022b	hypercalcemia	external test	12.5	12 lead	8401	CNN	Taipei, Taiwan	Sensitivity: 0.600 Specificity: 0.905 AUC: 0.845 MAE: 0.980	no
		Lin C et. al. 2022b	hypercalcemia	external test	11.5	12 lead	8401	CNN	Taipei, Taiwan	Sensitivity: 0.705 Specificity: 0.732 AUC: 0.769 MAE: 0.980	no
		Lin C et. al. 2022b	hypercalcemia	external test	10.5	12 lead	8401	CNN	Taipei, Taiwan	Sensitivity: 0.569 Specificity: 0.733 AUC: 0.686 MAE: 0.980	no
		Lin C et. al. 2022b	hypocalcemia	external test	8.5	12 lead	8401	CNN	Taipei, Taiwan	Sensitivity: 0.464 Specificity: 0.628 AUC: 0.567 MAE: 0.980	no
		Lin C et. al. 2022b	hypocalcemia	external test	7.5	12 lead	8401	CNN	Taipei, Taiwan	Sensitivity: 0.596 Specificity: 0.817 AUC: 0.772 MAE: 0.980	no
		Lin C et. al. 2022b	hypocalcemia	external test	6.5	12 lead	8401	CNN	Taipei, Taiwan	Sensitivity: 0.630 Specificity: 0.815 AUC: 0.772 MAE: 0.980	no
A Deep-Learning Algorithm (ECG12Net) for Detecting Hypokalemia and Hyperkalemia by Electrocardiography: Algorithm Development	Lin CS et. al. 2020	Lin CS et. al. 2020 (S1)	hyperkalemia	internal test	5.5	12 lead	300	CNN	Taipei, Taiwan	Sensitivity: 0.675 Specificity: 0.978 AUC: 0.958	yes
		Lin CS et. al. 2020 (S2)	hyperkalemia	internal test	5.5	12 lead	300	CNN	Taipei, Taiwan	Sensitivity: 0.683 Specificity: 0.972	no
		Lin CS et. al. 2020 (S3)	hyperkalemia	internal test	5.5	12 lead	13222	CNN	Taipei, Taiwan	Sensitivity: 0.508 Specificity: 0.960 AUC: 0.911	yes
		Lin CS et. al. 2020 (S4)	hyperkalemia	internal test	5.5	12 lead	13222	CNN	Taipei, Taiwan	Sensitivity: 0.511 Specificity: 0.959 AUC: 0.908	no
		Lin CS et. al. 2020 (S5)	hypokalemia	internal test	3.5	12 lead	300	CNN	Taipei, Taiwan	Sensitivity: 0.675 Specificity: 0.933 AUC: 0.926	yes
		Lin CS et. al. 2020 (S6)	hypokalemia	internal test	3.5	12 lead	300	CNN	Taipei, Taiwan	Sensitivity: 0.675 Specificity: 0.922	no
		Lin CS et. al. 2020 (S7)	hypokalemia	internal test	3.5	12 lead	13222	CNN	Taipei, Taiwan	Sensitivity: 0.507 Specificity: 0.816 AUC: 0.750	yes
		Lin CS et. al. 2020 (S8)	hypokalemia	internal test	3.5	12 lead	13222	CNN	Taipei, Taiwan	Sensitivity: 0.511 Specificity: 0.813 AUC: 0.774	no
development and validation of a dynamic deep learning algorithm using electrocardiogram to predict dyskalaemias in patients with multiple visits	Lou YS et. al. 2023	Lou YS et. al. 2023 (S1)	hyperkalemia	internal test	5.5	12 lead	37246	CNN	Taipei, Taiwan	AUC: 0.889 MAE: 0.386	no
		Lou YS et. al. 2023 (S1)	hyperkalemia	internal test-dynamic	5.5	12 lead	37246	CNN	Taipei, Taiwan	AUC: 0.915 MAE: 0.356	no
		Lou YS et. al. 2023 (S2)	hyperkalemia	external test	5.5	12 lead	47604	CNN	Taipei, Taiwan	AUC: 0.905 MAE: 0.378	no
		Lou YS et. al. 2023 (S2)	hyperkalemia	external test-dynamic	5.5	12 lead	47604	CNN	Taipei, Taiwan	AUC: 0.919 MAE: 0.355	no
		Lou YS et. al. 2023 (S3)	hypokalemia	internal test	3.5	12 lead	37246	CNN	Taipei, Taiwan	AUC: 0.716 MAE: 0.386	no
		Lou YS et. al. 2023 (S3)	hypokalemia	internal test-dynamic	3.5	12 lead	37246	CNN	Taipei, Taiwan	AUC: 0.756 MAE: 0.356	no
		Lou YS et. al. 2023 (S4)	hypokalemia	external test	3.5	12 lead	47604	CNN	Taipei, Taiwan	AUC: 0.704 MAE: 0.378	no
		Lou YS et. al. 2023 (S4)	hypokalemia	external test-dynamic	3.5	12 lead	47604	CNN	Taipei, Taiwan	AUC: 0.737 MAE: 0.355	no
extensive deep learning model to enhance electrocardiogram application via latent cardiovascular feature extraction from identity identification		Lou YS et. al. 2023b (S1)	hyperkalemia	internal test	6.5	12 lead	6358	CNN	Taipei, Taiwan	Sensitivity: 0.727 Specificity: 0.963 AUC: 0.949 MAE: 0.394	no
		Lou YS et. al. 2023b (S2)	hyperkalemia	external test	6.5	12 lead	14800	CNN	Taipei, Taiwan	Sensitivity: 0.964 Specificity: 0.965 AUC: 0.992 MAE: 0.400	no
		Lou YS et. al. 2023b (S3)	hypokalemia	internal test	2.5	12 lead	6358	CNN	Taipei, Taiwan	Sensitivity: 0.750 Specificity: 0.910 AUC: 0.891 MAE: 0.394	no
		Lou YS et. al. 2023b (S4)	hypokalemia	external test	2.5	12 lead	14800	CNN	Taipei, Taiwan	Sensitivity: 0.781 Specificity: 0.912 AUC: 0.873 MAE: 0.400	no
		Lou, YS et. al. 2023b	hypocalcemia	internal test	7.5	12 lead	6196	CNN	Taipei, Taiwan	Sensitivity: 0.765 Specificity: 0.864 AUC: 0.881 MAE: 0.057	no
		Lou, YS et. al. 2023b	hypercalcemia	internal test	11.5	12 lead	6196	CNN	Taipei, Taiwan	AUC: 0.500 MAE: 0.057	no
		Lou, YS et. al. 2023b	hypocalcemia	external test	7.5	12 lead	3834	CNN	Taipei, Taiwan	Sensitivity: 0.721 Specificity: 0.565 AUC: 0.691 MAE: 0.074	no
		Lou, YS et. al. 2023b	hypercalcemia	external test	11.5	12 lead	3834	CNN	Taipei, Taiwan	AUC: 0.500 MAE: 0.074	no
		Lou YS et. al. 2023b	hyponatremia	internal test	130	12 lead	12037	CNN	Taipei, Taiwan	Sensitivity: 0.635 Specificity: 0.795 AUC: 0.769 MAE: 3.718	no
		Lou YS et. al. 2023b	hypernatremia	internal test	150	12 lead	12037	CNN	Taipei, Taiwan	Sensitivity: 0.550 Specificity: 0.868 AUC: 0.784 MAE: 3.718	no
		Lou YS et. al. 2023b	hyponatremia	external test	130	12 lead	19023	CNN	Taipei, Taiwan	Sensitivity: 0.641 Specificity: 0.686 AUC: 0.704 MAE: 4.258	no
		Lou YS et. al. 2023b	hypernatremia	external test	150	12 lead	19023	CNN	Taipei, Taiwan	Sensitivity: 0.431 Specificity: 0.914 AUC: 0.684 MAE: 4.258	no
noninvasive screening tool for hyperkalemia using a single-lead electrocardiogram and deep learning: development and usability study	Urtnasan E et. al. 2022	Urtnasan E et. al. 2022	hyperkalemia	internal test	5.5	1 lead	370	CNN	Wonju, South Korea	Sensitivity: 0.975 Specificity: 0.942 Acc: 0.960	yes
Evaluating regression and probabilistic methods for ECG-based electrolyte prediction	Von Bachmann P et. al. 2024	Von Bachmann P et. al. 2024 (S1)	hyperkalemia	internal test	5.5	8 lead	33102	DNN	Stockholm, Sweden	AUC: 0.892 MSE: 0.152 MAE: 0.285	no
		Von Bachmann P et. al. 2024 (S1)	hyperkalemia	internal test		8 lead	16551	DNN	Stockholm, Sweden	MSE: 0.132 MAE: 0.262	no
		Von Bachmann P et. al. 2024 (S1)	hypokalemia	internal test	3.5	8 lead	33102	DNN	Stockholm, Sweden	AUC: 0.809 MSE: 0.152 MAE: 0.285	no
		Von Bachmann P et. al. 2024 (S1)	hypokalemia	internal test		8 lead	16551	DNN	Stockholm, Sweden	MSE: 0.132 MAE: 0.262	no
		Von Bachmann P et. al. 2024	hypocalcemia	internal test	8	8 lead	15915	DNN	Stockholm, Sweden	AUC: 0.779 MSE: 0.015 MAE: 0.088	no
		Von Bachmann P et. al. 2024	hypercalcemia	internal test	11	8 lead	15915	DNN	Stockholm, Sweden	AUC: 0.660 MSE: 0.015 MAE: 0.088	no
		Von Bachmann P et. al. 2024	hypocalcemia	internal test		8 lead	7958	DNN	Stockholm, Sweden	MSE: 0.020 MAE: 0.106	no
		Von Bachmann P et. al. 2024	hypercalcemia	internal test		8 lead	7958	DNN	Stockholm, Sweden	MSE: 0.020 MAE: 0.106	no
		Von Bachmann P et. al. 2024	hyponatremia	internal test	130	8 lead	32722	DNN	Stockholm, Sweden	MSE: 12.590 MAE: 2.512	no
		Von Bachmann P et. al. 2024	hypernatremia	internal test	150	8 lead	32722	DNN	Stockholm, Sweden	MSE: 12.590 MAE: 2.512	no
		Von Bachmann P et. al. 2024	hyponatremia	internal test		8 lead	16361	DNN	Stockholm, Sweden	MSE: 12.010 MAE: 2.390	no
		Von Bachmann P et. al. 2024	hypernatremia	internal test		8 lead	16361	DNN	Stockholm, Sweden	MSE: 12.010 MAE: 2.390	no
Development and validation of a deep learning model to screen hypokalemia from electrocardiogram in emergency patients	Wang CX et. al. 2021	Wang CX et. al. 2021 (S1)	hypokalemia	internal test	3.5	12 lead	1726	CNN	Jiangxi, China	Sensitivity: 0.714 Specificity: 0.771 AUC: 0.800	yes
		Wang CX et. al. 2021 (S2)	hypokalemia	internal test	3.5	1 lead	1726	CNN	Jiangxi, China	Sensitivity: 0.700 Specificity: 0.519 AUC: 0.680	yes
		Wang CX et. al. 2021 (S3)	hypokalemia	external test	3.5	12 lead	1278	CNN	Jiangxi, China	Sensitivity: 0.700 Specificity: 0.691 AUC: 0.770	yes
		Wang CX et. al. 2021 (S4)	hypokalemia	external test	3.5	1 lead	1278	CNN	Jiangxi, China	Sensitivity: 0.709 Specificity: 0.510 AUC: 0.640	yes
intelligent detection of hypokalemia based on 12-lead ecg using two-stream deep learning model	Wang Y et. al. 2022	Wang Y et. al. 2022	hypokalemia	internal test	3.5	12 lead	552	CNN	Jiangsu, China	Sensitivity: 0.775 Specificity: 0.743 Acc: 0.759 AUC: 0.820	yes
predicting hyperkalemia by a two-staged artificial neural network	Wu MF et. al. 2003	Wu MF et. al. 2003	hyperkalemia	internal test	5.5	7 lead	40	ANN	Taiwan	Sensitivity: 0.600 Specificity: 0.650 Acc: 0.625	yes
Prediction of hyperkalemia in ESRD patients by identification of multiple leads and multiple features on ECG	Xu D et. al. 2023	Xu D et. al. 2023 (S1)	hyperkalemia	internal test	5	4 lead	205	CNN	Qingdao, China	Sensitivity: 0.851 Specificity: 0.784 Acc: 0.815 AUC: 0.900	no
		Xu D et. al. 2023 (S2)	hyperkalemia	internal test	5.5	4 lead	205	CNN	Qingdao, China	Sensitivity: 0.930 Specificity: 0.635 Acc: 0.717 AUC: 0.824	yes
		Xu D et. al. 2023 (S3)	hyperkalemia	internal test	6	4 lead	205	CNN	Qingdao, China	Sensitivity: 0.577 Specificity: 0.872 Acc: 0.834 AUC: 0.829	no
		Xu D et. al. 2023 (S4)	hyperkalemia	internal test	6.5	4 lead	205	CNN	Qingdao, China	Sensitivity: 0.692 Specificity: 0.745 Acc: 0.741 AUC: 0.754	no
		Xu D et. al. 2023 (S5)	hyperkalemia	internal test	5	4 lead	205	SVM	Qingdao, China	Sensitivity: 0.851 Specificity: 0.793 Acc: 0.820 AUC: 0.892	no
		Xu D et. al. 2023 (S6)	hyperkalemia	internal test	5.5	4 lead	205	SVM	Qingdao, China	Sensitivity: 0.684 Specificity: 0.885 Acc: 0.829 AUC: 0.861	yes
		Xu D et. al. 2023 (S7)	hyperkalemia	internal test	6	4 lead	205	SVM	Qingdao, China	Sensitivity: 0.654 Specificity: 0.832 Acc: 0.810 AUC: 0.784	no
		Xu D et. al. 2023 (S8)	hyperkalemia	internal test	6.5	4 lead	205	SVM	Qingdao, China	Sensitivity: 0.462 Specificity: 0.911 Acc: 0.883 AUC: 0.781	no
		Xu D et. al. 2023 (S9)	hyperkalemia	internal test	5	4 lead	205	XGB	Qingdao, China	Sensitivity: 0.926 Specificity: 0.811 Acc: 0.863 AUC: 0.931	no
		Xu D et. al. 2023 (S10)	hyperkalemia	internal test	5.5	4 lead	205	XGB	Qingdao, China	Sensitivity: 0.719 Specificity: 0.865 Acc: 0.824 AUC: 0.872	yes
		Xu D et. al. 2023 (S11)	hyperkalemia	internal test	6	4 lead	205	XGB	Qingdao, China	Sensitivity: 0.500 Specificity: 0.939 Acc: 0.883 AUC: 0.806	no
		Xu D et. al. 2023 (S12)	hyperkalemia	internal test	6.5	4 lead	205	XGB	Qingdao, China	Sensitivity: 0.308 Specificity: 0.964 Acc: 0.922 AUC: 0.751	no
		Xu D et. al. 2023 (S13)	hyperkalemia	internal test	5	4 lead	205	AdaBoost	Qingdao, China	Sensitivity: 0.809 Specificity: 0.910 Acc: 0.863 AUC: 0.923	no
		Xu D et. al. 2023 (S14)	hyperkalemia	internal test	5.5	4 lead	205	AdaBoost	Qingdao, China	Sensitivity: 0.789 Specificity: 0.764 Acc: 0.771 AUC: 0.831	yes
		Xu D et. al. 2023 (S15)	hyperkalemia	internal test	6	4 lead	205	AdaBoost	Qingdao, China	Sensitivity: 0.385 Specificity: 0.950 Acc: 0.878 AUC: 0.809	no
		Xu D et. al. 2023 (S16)	hyperkalemia	internal test	6.5	4 lead	205	AdaBoost	Qingdao, China	Sensitivity: 0.308 Specificity: 0.964 Acc: 0.922 AUC: 0.740	no
		Xu D et. al. 2023 (S17)	hyperkalemia	internal test	5	4 lead	205	Logistic Regression	Qingdao, China	Sensitivity: 0.798 Specificity: 0.793 Acc: 0.795 AUC: 0.858	no
		Xu D et. al. 2023 (S18)	hyperkalemia	internal test	5.5	4 lead	205	Logistic Regression	Qingdao, China	Sensitivity: 0.579 Specificity: 0.905 Acc: 0.815 AUC: 0.824	yes
		Xu D et. al. 2023 (S19)	hyperkalemia	internal test	6	4 lead	205	Logistic Regression	Qingdao, China	Sensitivity: 0.538 Specificity: 0.922 Acc: 0.873 AUC: 0.823	no
		Xu D et. al. 2023 (S20)	hyperkalemia	internal test	6.5	4 lead	205	Logistic Regression	Qingdao, China	Sensitivity: 0.462 Specificity: 0.927 Acc: 0.898 AUC: 0.744	no
